# The incremental value of computed tomography of COVID-19 pneumonia in predicting ICU admission

**DOI:** 10.1101/2021.01.08.20249041

**Authors:** Maurizio Bartolucci, Matteo Benelli, Margherita Betti, Sara Bicchi, Luca Fedeli, Federico Giannelli, Donatella Aquilini, Alessio Baldini, Guglielmo Consales, Massimo Edoardo Di Natale, Pamela Lotti, Letizia Vannucchi, Michele Trezzi, Lorenzo Nicola Mazzoni, Sandro Santini, Roberto Carpi, Daniela Matarrese, Luca Bernardi, Mario Mascalchi, COVID Working Group USL Toscana Centro and Azienda Ospedaliero-Universitaria Careggi, members of the Working Group USL Toscana Centro and Azienda Ospedaliero-Universitaria Careggi, Germana Allescia, Simone Busoni, Alessandra Bindi, Edoardo Cavigli, Diletta Cozzi, Giovanni Luca Dedola, Silvia Mazzocchi, Vittorio Miele, Chiara Pozzessere, Adriana Taddeucci, Adriano Viviani, Chiara Zini

## Abstract

**Rationale:** Triage is crucial for patient’s management and estimation of the required Intensive Care Unit (ICU) beds is fundamental for Health Systems during the COVID-19 pandemic.

**Objective:** To assess whether chest Computed Tomography (CT) of COVID-19 pneumonia has an incremental role in predicting patient’s admission to ICU.

**Methods:** We performed volumetric and texture analysis of the areas of the affected lung in CT of 115 outpatients with COVID-19 infection presenting to the Emergency Room with dyspnea and unresponsive hypoxyemia. Admission blood laboratory including lymphocyte count, serum lactate dehydrogenase, D-dimer and C-Reactive Protein and the ratio between the arterial partial pressure of oxygen and inspired oxygen were collected. By calculating the areas under the receiver-operating characteristic curves (AUC), we compared the performance of blood laboratory-arterial gas analyses features alone and combined with the CT features in two hybrid models (Hybrid radiological and Hybrid radiomics)for predicting ICU admission. Following a machine learning approach, 63 patients were allocated to the training and 52 to the validation set.

**Measurements and Main Results:** Twenty-nine (25%) of patients were admitted to ICU. The Hybrid radiological model comprising the lung %consolidation performed significantly (p=0.04) better in predicting ICU admission in the validation (AUC=0.82; 95%Confidence Interval 0.68-0.95) set than the blood laboratory-arterial gas analyses features alone (AUC=0.71; 95%Confidence Interval 0.56-0.86). A risk calculator for ICU admission was derived and is available at:https://github.com/cgplab/covidapp

**Conclusions:** The volume of the consolidated lung in CT of patients with COVID-19 pneumonia has a mild but significant incremental value in predicting ICU admission.
